# Mutational landscape of high-grade B-cell lymphoma with *MYC-, BCL2* and/or *BCL6* rearrangements characterized by whole-exome sequencing

**DOI:** 10.1101/2021.07.13.21260465

**Authors:** Axel Künstner, Hanno M. Witte, Jörg Riedl, Veronica Bernard, Stephanie Stölting, Hartmut Merz, Vito Olschewski, Wolfgang Peter, Julius Ketzer, Yannik Busch, Peter Trojok, Nikolas von Bubnoff, Hauke Busch, Alfred C. Feller, Niklas Gebauer

**Affiliations:** Medical Systems Biology Group, University of Lübeck, Ratzeburger Allee 160, 23538 Lübeck, Germany; Institute for Cardiogenetics, University of Lübeck, Ratzeburger Allee 160, 23538 Lübeck, Germany; University Cancer Center Schleswig-Holstein, University Hospital of Schleswig- Holstein, Campus Lübeck, 23538 Lübeck, Germany; Department of Hematology and Oncology, University Hospital of Schleswig-Holstein, Campus Lübeck, Ratzeburger Allee 160, 23538 Lübeck, Germany; Department of Hematology and Oncology, Federal Armed Forces Hospital Ulm, Oberer Eselsberg 40, 89081 Ulm; Hämatopathologie Lübeck, Reference Centre for Lymph Node Pathology and Hematopathology, Lübeck, Germany; HLA Typing Laboratory of the Stefan-Morsch-Foundation, 557565 Birkenfeld, Germany; Institut für Tranfusionsmedizin, Universitätsklinikum Köln. Kerpenerstr. 62, 50937 Köln; Department of Paediatrics, University Hospital of Schleswig-Holstein, Campus Luebeck, 23538 Luebeck, Germany

**Keywords:** High-grade B-cell lymphoma, mutational landscape, whole-exome sequencing

## Abstract

High-grade B-cell lymphoma accompanied with *MYC* and *BCL2* and/or *BCL6* rearrangements (HGBL-DH/TH) poses a cytogenetically-defined provisional entity among aggressive B-cell lymphomas that is traditionally associated with unfavorable prognosis.

To better understand the mutational and molecular landscape of HGBL-DH/TH we here performed whole-exome sequencing and deep panel next-generation-sequencing (NGS) of 47 clinically annotated cases. Oncogenic drivers, mutational signatures and perturbed pathways were compared with data from follicular lymphoma (FL), diffuse large-B-cell lymphoma (DLBCL) and Burkitt lymphoma (BL).

We find an accumulation of oncogenic mutations in NOTCH, IL6/JAK/STAT and NFκB signaling pathways and delineate the mutational relationship within the continuum between FL/DLBCL, HGBL-DH/TH and BL. Further, we provide evidence of a molecular divergence between *BCL2* and *BCL6* rearranged HGBL-DH. Beyond a significant congruency with the C3/EZB DLBCL cluster in *BCL2* rearranged cases on an exome-wide level, we observe an enrichment of the SBS6 mutation signature in *BCL6* rearranged cases. Differential gene set enrichment and subsequent network propagation analysis according to cytogenetically defined subgroups revealed an impairment of TP53 and MYC pathway signaling in *BCL2* rearranged cases, whereas *BCL6* rearranged cases lacked this enrichment, but instead exhibited showed impairment of E2F targets. Intriguingly, HGBL-TH displayed intermediate mutational features in all three aspects.

This study elucidates a recurrent pattern of mutational events driving FL into *MYC*-driven *BCL2* rearranged HGBL, unveiling the mutational pathogenesis of this provisional entity. Through this refinement of the molecular taxonomy for aggressive, germinal-center derived B-cell lymphomas, this calls into question the current WHO classification system, especially regarding the status of *MYC*/*BCL6* rearranged HGBL.
