## Supplementary Table 2 for "Mutational landscape of high-grade B-cell lymphoma with *MYC-, BCL2* and/or *BCL6* rearrangements characterized by whole-exome sequencing"

### Sheet: Tabelle1
Gene
ANKRD11
ARID1A
ARID2
B2M
BCL2
BCL6
BTG2
CARD11
CCR6
CCR7
CD274
CD58
CD70
CD79A
CD79B
CREBBP
CSNK2B
CXCL10
DAPK1
EZH2
FAS
FOXO1
HIST1H1E
ID3
IRF4
KMT2A
KMT2D
MEF2B
MYC
MYD88
NELL2
NOTCH2
PIM1
PRDM1
SOCS1
SOCS3
STAT6
TCF3
TLR9
TMEM30A
TNFRSF21
TP53
YY1
