## Supplementary Table 3 for "Mutational landscape of high-grade B-cell lymphoma with *MYC-, BCL2* and/or *BCL6* rearrangements characterized by whole-exome sequencing"

### Sheet: Sheet1
Gene	p_all	q_all
LNP1	6.7385e-12	1.27102e-07
CCND3	4.01047e-11	3.78227e-07
TNFRSF14	1.21543e-08	7.64179e-05
TP53	7.96928e-08	0.000375791
CDKN2A	2.66717e-07	0.00100616
KMT2D	1.97086e-06	0.00619571
AP3S1	3.16446e-06	0.00852687
POU2AF1	1.48039e-05	0.0349039
SI	2.0831e-05	0.0436571
CD79B	2.40722e-05	0.0454049
RUFY2	3.78316e-05	0.0604745
IRF8	3.84738e-05	0.0604745
GULP1	5.70253e-05	0.0827393
TIMP4	7.90372e-05	0.106486
EZH2	0.00012206	0.153486
KRTAP13-1	0.000250291	0.295061
UBE2A	0.000455011	0.504848
CREBBP	0.000485544	0.508796
ARID1A	0.000557154	0.553107
BTG1	0.000607341	0.572784
B2M	0.000643499	0.577985
OR13H1	0.0007599	0.651511
