## Supplementary Table 7 for "Mutational landscape of high-grade B-cell lymphoma with *MYC-, BCL2* and/or *BCL6* rearrangements characterized by whole-exome sequencing"

### Sheet: userStudy_Result
Sample.Name	Copy.Number	BCL2.Translocation	BCL6.Translocation	Model.Used	Confidence.BN2	Confidence.EZB	Confidence.MCD	Confidence.N1	Confidence.ST2	Confidence.A53	BN2.Feature.Count	EZB.Feature.Count	MCD.Feature.Count	N1.Feature.Count	ST2.Feature.Count	A53.Feature.Count	Subtype.Prediction
pDHLx01xT	Available	yes	no	Full	0.01	0.86	0	0.07	0	0	0	2	0	0	0	1	EZB
pDHLx02xT	Available	no	yes	Full	0.18	0.55	0	0.07	0	0	1	3	1	0	1	0	EZB
pDHLx03xT	Available	no	yes	Full	0.18	0	0	0.07	0.02	0	1	0	1	0	2	0	Other
pDHLx04xT	Available	no	yes	Full	0.18	0.55	0.01	0.07	0	0	1	2	2	0	0	0	EZB
pDHLx05xT	Available	no	yes	Full	0.31	0.01	0	0.07	0.01	0	2	1	1	0	1	0	Other
pDHLx06xT	Available	no	yes	Full	0.87	0.3	0.02	0.07	0.14	0	4	2	3	0	2	0	BN2
pDHLx07xT	Available	yes	yes	Full	0.18	0.98	0	0.07	0	0	1	3	0	0	0	1	EZB
pDHLx08xT	Available	yes	no	Full	0.01	0.99	0	0.07	0.01	0	0	4	2	0	1	0	EZB
pDHLx09xT	Available	yes	no	Full	0.01	0.99	0	0.07	0	0	0	5	2	0	1	0	EZB
pDHLx10xT	Available	yes	no	Full	0.01	0.44	0	0.07	0	0	0	1	0	0	1	1	Other
pDHLx11xT	Available	yes	no	Full	0.01	0.94	0	0.07	0.12	0	0	2	0	0	2	1	EZB
pDHLx12xT	Available	yes	no	Full	0.01	0.93	0	0.07	0.11	0	0	3	1	0	2	0	EZB
pDHLx13xT	Available	yes	no	Full	0.04	0.93	0.09	0.23	0.02	0	1	3	3	1	2	0	EZB
pDHLx14xT	Available	yes	no	Full	0.01	0.99	0	0.07	0	0	0	4	1	0	0	1	EZB
pDHLx15xT	Available	yes	yes	Full	0.18	0.63	0	0.07	0	0	1	2	0	0	1	1	EZB
pDHLx16xT	Available	yes	no	Full	0.04	0.99	0	0.07	0	0	1	4	1	0	0	0	EZB
pDHLx17xT	Available	yes	no	Full	0.01	0.94	0	0.07	0	0	0	2	0	0	0	0	EZB
pDHLx18xT	Available	yes	no	Full	0.01	0.63	0	0.07	0	0	0	2	1	0	1	0	EZB
pDHLx19xT	Available	yes	no	Full	0.01	0.97	0	0.07	0	0	0	3	1	0	1	0	EZB
pDHLx20xT	Available	yes	no	Full	0.01	0.99	0	0.07	0.07	0.04	0	4	1	0	3	2	EZB
pDHLx21xT	Available	yes	no	Full	0.08	0.98	0	0.07	0.02	0	2	4	2	0	2	0	EZB
pDHLx23xT	Available	yes	no	Full	0.01	0.63	0.1	0.07	0.01	0	0	2	3	0	1	1	EZB
pDHLx24xT	Available	yes	no	Full	0.01	0.89	0	0.07	0	0	0	2	0	0	0	0	EZB
pDHLx25xT	Available	yes	no	Full	0.01	0.98	0	0.07	0	0	0	3	2	0	0	0	EZB
pDHLx26xT	Available	no	yes	Full	0.18	0	0	0.07	0.06	0	1	0	1	0	2	0	Other
pDHLx27xT	Available	no	yes	Full	0.18	0	0	0.07	0	0	1	0	0	0	1	0	Other
pDHLx28xT	Available	no	yes	Full	0.38	0	0	0.07	0.03	0	2	0	0	0	2	1	Other
pDHLx29xT	Available	no	yes	Full	0.18	0	0	0.07	0	0	1	0	1	0	0	1	Other
pDHLx30xT	Available	no	yes	Full	0.18	0	0	0.07	0	0	1	0	0	0	0	0	Other
pDHLx31xT	Available	no	yes	Full	0.88	0	0	0.07	0	0	3	0	0	0	0	0	BN2
pDHLx32xT	Available	no	yes	Full	0.18	0	0.01	0.07	0	0	1	0	2	0	0	0	Other
pDHLx33xT	Available	yes	yes	Full	0.18	0.73	0.01	0.07	0	0	1	2	2	0	0	0	EZB
pDHLx34xT	Available	yes	yes	Full	0.57	0.94	0	0.07	0	0	2	3	0	0	1	1	EZB
pDHLx35xT	Available	no	yes	Full	0.18	0.69	0	0.07	0	0	1	3	1	0	1	0	EZB
pDHLx36xT	Available	no	yes	Full	0.57	0	0	0.07	0.03	0	2	0	1	0	2	0	BN2
pDHLx37xT	Available	yes	no	Full	0.05	0.99	0	0.07	0.01	0	1	5	1	0	2	1	EZB
pDHLx38xT	Available	yes	yes	Full	0.18	0.84	0	0.07	0	0	1	3	1	0	1	0	EZB
pDHLx39xT	Available	yes	yes	Full	0.18	0.84	0	0.07	0	0	1	3	0	0	1	0	EZB
pDHLx40xT	Available	yes	yes	Full	0.57	0.99	0	0.07	0.07	0	2	5	1	0	3	0	EZB
pDHLx41xT	Available	yes	yes	Full	0.5	0.7	0	0.07	0	0	2	2	0	0	1	0	Other
pDHLx42xT	Available	yes	yes	Full	0.18	0.94	0	0.07	0.01	0	1	2	2	0	1	0	EZB
pDHLx43xT	Available	yes	no	Full	0.01	0.99	0	0.07	0.13	0	0	3	2	0	3	0	EZB
pDHLx44xT	Available	yes	yes	Full	0.18	0.93	0	0.07	0.02	0	1	4	0	0	2	0	EZB
pDHLx45xT	Available	yes	no	Full	0.02	0.99	0	0.07	0.37	0	1	5	2	0	3	0	EZB
pDHLx46xT	Available	yes	no	Full	0.02	0.63	0	0.07	0	0	1	2	3	0	0	0	EZB
pDHLx47xT	Available	no	yes	Full	0.18	0	0	0.07	0	0	1	0	0	0	0	0	Other
pDHLx48xT	Available	no	yes	Full	0.84	0	0	0.07	0	0	2	0	1	0	0	0	BN2
