## Supplementary Table 8 for "Mutational landscape of high-grade B-cell lymphoma with *MYC-, BCL2* and/or *BCL6* rearrangements characterized by whole-exome sequencing"

### Sheet: Sheet1
		Estimate	Std.Error	t-value	p-value	CI_Lower	CI_Upper	DF
	(Intercept)	2.5714	0.2893	8.89	2.213e-11	1.988	3.1544	44
	BCL2/6	-0.6714	0.4004	-1.677	0.1007	-1.478	0.1356	44
	BCL6	-1.7589	0.3681	-4.778	1.997e-05	-2.501	-1.0171
	Multiple R-squared: 0.3407, Adjusted R-squared: 0.3108 F-statistic: 12.21 on 2 and 44 DF, p-value: 6.059e-05
